# Causal role of EPA on ischemic heart disease, triglyceride rich lipoproteins and related traits: A two-sample Mendelian randomization analysis

**DOI:** 10.64898/2026.04.27.26351885

**Authors:** Rehana Rasul, Mary Schooling, Ghada Soliman, Joy Shi, Zach Shahn

## Abstract

**INTRODUCTION:** Most randomized controlled trials (RCTs) found that omega-3 fatty acids have little to no effect on cardiovascular disease risk. However, a few suggested that a specific omega-3 fatty acid, eicosapentaenoic acid (EPA), reduces cardiovascular disease risk in patients with high triglycerides (TG). It is unclear whether EPA is beneficial in the general population or how it affects triglyceride-rich lipoproteins (TRL) and related traits. Using two-sample Mendelian randomization (MR), this study aimed to evaluate whether EPA has a protective effect on ischemic heart disease (IHD), TRL, and related traits in a general population.

**METHODS:** Associations of genetic variants with plasma EPA (EPIC-Norfolk, INTERVAL; n=14,267), and the outcomes IHD (Aragam et al., cases/n=181,522/1,165,690; FinnGen, N cases/n=31,640/218792), TRL, and related traits (Karjalainen et al.; n=68,559) were based on summaries from previous genome wide association studies (GWAS) of participants of European descent. Using eight proposed instruments associated with plasma EPA (P<5*10^−5^), inverse-variance weighted (IVW), MR-Egger, and weighted median (WM) estimators were used to determine the effect of a period shift in the natural log of plasma EPA one standard deviation, or EPA, on these outcomes.

**RESULTS:** Using IVW, EPA was associated with higher odds of IHD (OR=1.05; 95% CI=1.00, 1.10), but the CI included the null value. The WM estimate was similar, and the MR-Egger estimate was closer to the null (OR=1.01; 95% CI: 0.90, 1.11). EPA was associated with lower serum TG and lower large to small very low-density lipoprotein (VLDL) particle concentrations, but with increases in very small VLDL, intermediate density lipoproteins, and low-density lipoproteins. Although the distribution changed from larger to smaller TRL, there was no change in apolipoprotein B. EPA was also associated with increases in very large to medium high-density lipoprotein (HDL) particles and no change in small HDL, consistent with an increase in apolipoprotein A-I. EPA was also associated with increases in both remnant cholesterol and total serum cholesterol.

**DISCUSSION:** This study suggests that EPA may not have a beneficial effect on IHD in the general population of European ancestry. Rather, EPA appears to remodel TRL, possibly through lipolysis of large particles without full clearance of the resulting smaller particles, and this may have mixed implications for cardiovascular disease risk. A cardiovascular outcome trial of EPA monotherapy in a general population that collects lipid/lipoprotein subfractions would be needed to confirm these findings.
