## Supplemental File 1 for "Causal role of EPA on ischemic heart disease, triglyceride rich lipoproteins and related traits: A two-sample Mendelian randomization analysis"

### Sheet: Table of Contents
SUPPLEMENTAL FILE 1
Table of Contents
Content	Note
S1. Data Sources	Characteristics of data sources
S2. Main Results	Univariable Mendelian randomization estimates using inverse variance weighted, MR-Egger, and weighted median methods for plasma EPA level on outcomes.
S3. Sens 1 Results	Univariable Mendelian randomization estimates using inverse variance weighted, MR-Egger, and weighted median methods for plasma EPA level on outcomes when including variants on the FADS locus and ELOVL2 genes.
S4. Sens 2 Results	Univariable Mendelian randomization estimates using inverse variance weighted method for plasma EPA level on outcomes when using a P-value threshold of 5*10E-8 in the selection and exposure datasets.
S5. Sens 3 Results	Univariable Mendelian randomization estimates using inverse variance weighted, MR-Egger, and weighted median methods for plasma EPA level on outcomes when when using a P-value threshold of 5*10E-8 in the selection dataset and not the exposure dataset.

### Sheet: S1.DataSources
Type of Source	Dataset	Study design	N	Age, years	Location	% European ancestry	% Female	Enrollment period	Genotyping Array	Trait	Trait measurement	Reference
Selection dataset
CHARGE Consortium	Atherosclerosis Risk in Communities Study	Prospective cohort	3268	Range: 45-64; Mean (SD): 53.8 (5.6)	USA	1	51	1987-1989	Affymetrix Genome-Wide Human SNP Array 6.0 (Santa Clara, California) Affymetrix	Plasma EPA	EDTA plasma as percentage of total fatty acids	Lemaitre RN, Tanaka T, Tang W, et al. Genetic loci associated with plasma phospholipid n-3 fatty acids: a meta-analysis of genome-wide association studies from the CHARGE Consortium. PLoS Genet./ Psaty BM, O'Donnell CJ, Gudnason V, et al. Cohorts for Heart and Aging Research in Genomic Epidemiology (CHARGE) Consortium: Design of prospective meta-analyses of genome-wide association studies from 5 …
	Cardiovascular Health Study	Prospective cohort	2326	Range: >/=65; Mean (SD): 72.0 (5.1)	USA	1	61.3	1989-1990	Illumina HumanCNV370-Duo BeadChip system	Plasma EPA	EDTA plasma as percentage of total fatty acids
	Coronary Artery Risk Development in Young Adults Study	Prospective cohort	1507	Range: 18-30; Mean (SD): 45.8 (3.4)	USA	1	53.3	1985-1986	Affymetrix Genome-Wide Human SNP Array 6.0 (Santa Clara, California)	Plasma EPA	EDTA plasma as percentage of total fatty acids
	Invecchiare in Chianti Study	Prospective cohort	1075	Range: 21-102; Mean (SD): 68.4 (15.5)	Italy	1	54.9	1998-2000	Illumina fill in Chip system	Plasma EPA	EDTA plasma as percentage of total fatty acids
	Multi-Ethnic Study of Atherosclerosis	Prospective cohort	690	Mean (SD): 61.6 (10.4)	USA	1	53.3	2000-2002	Affymetrix Genome-Wide Human SNP Array 6.0 (Santa Clara, California	Plasma EPA	EDTA plasma as percentage of total fatty acids
Canadian Longitudinal Study of Aging	Canadian Longitudinal Study of Aging	Prospective cohort	8096	Range: 45-85	Canada	1		2010-2015	Affymetrix Axiom genotyping	Plasma EPA	circulating plasma metabolites	Chen Y et al, Nat Genetics (2023): PMID: 36635386
Exposure Dataset
Surendran et al	INTERVAL Cohort	Random sample from the INTERVAL Bioresource	8455	Range: 18-80; Mean, SD: 44.04 (14.15)	Central England	1	48.82	2012-2014	Affymetrix UK Biobank Axiom array	Plasma EPA	ETDA plasma; untargeted DiscoveryHD4 platform (Metabolon), which uses ultra-high-performance liquid chromatography/tandem accurate mass spectrometry	Di Angelantonio E et.al, Lancet (2017): PMID - 28941948
	EPIC-Norfolk	Quasi-random sample from prospective cohort study	5841	Range: 40-79; Mean (SD): 59.81 (8.97)	Norfolk, UK	1	53.33	1993-1998	Affymetrix UK Biobank Axiom array	Plasma EPA	citrated plasma: untargeted DiscoveryHD4 platform (Metabolon), which uses ultra-high-performance liquid chromatography/tandem accurate mass spectrometry	Day et al. (1999). Br J Cancer 80 Suppl 1: 95-103. PMID: 10466767
Outcome Datasets
IHD Outcome Data: Aragam et al	deCODE, EPIC-CVD, GerMIFS5, GerMIFS6, GerMIFS7, Greek Coronary Disease cohort, HUNT, Mass General Brigham Biobank, TIMI, UK Biobank	Mix of general population cohorts, case-control studies, biobank, and RCTs	980319	Average age range: 33.5 (SD=21.5) - 67.6 (SD=9)	Europe; US	1	46.35		Illumina HumanHap and Omni chips/Illumina Quad660/ Illumina HumanCoreExome/Illumina HumanOmniExpress/Omniuni_2.6/Illumina PsychChip_v1-2/Illumina Infinium Global Screening Array/Illumina HumanCoreExome and HumanOmniExpress/Illumina HumanCore Exome v1.0 and v1.1/Illumina Multi-Ethnic Genotyping Array, Expanded Multi-Ethnic Genotyping Array, or the Multi-Ethnic Global BeadChip Array/Infinium Multi-…	CAD/MI	CAD/MI. Cases defined based on relevant ICD9 and ICD10 codes, or NCSP procedure codes, from the National University Hospital./ Prevalent or incident CAD (I20-I25)/ Acute Coronary Syndrome or Left Main CAD/ Prevalent or incident MI or intervention (CABG, PTCA) ascertained from Hospital Episode Statistics or self-report; or IHD death ascertained from Office of National Statistics Prevalent and inci…	Aragam KG, Jiang T, Goel A, Kanoni S, Wolford BN, Atri DS, et al. Discovery and systematic characterization of risk variants and genes for coronary artery disease in over a million participants. Nat Genet. 2022;54(12):1803-15.
IHD Outcome Data: FinnGenn	Registry consisting of a sample of Finnish residents from a nationwide network of Finnish biobanks and digital healthcare data from national health registers	Cohort	218792	Median=63 years	Finland	1	0.565	Registry started in 1960	Axiom FinnGen1 array	IHD	coronary thrombosis: Coagulation of blood in any of the coronary vessels. The presence of a blood clot (thrombus) often leads to myocardial infarction based on ICD codes (I20-I25)	Kurki MI, Karjalainen J, Palta P, et al. FinnGen provides genetic insights from a well-phenotyped isolated population. Nature. 2023;613(7944):508-518.
Outcome: TRL	ERF, FR07, KORCULA, LLD, LOLIPOP-EW610, LOLIPOP-EWA, LOLIPOP-EWP, LOLIPOP-IA610, LOLIPOP-OmniE_IA, LOLIPOP-IA317, LOLIPOP-OmniEE, LOLIPOP-IAP, METSIM, NEO, NESDA, NFBC66, NFBC86, NTR, OBB, ORCADES, PROSPER, RS1, RS2, RS3, TUK, YFS										Triglyceride rich lipoprotein particle concentration (very large to very small VLDL, IDL, large LDL to small LDL), serum triglycerides, serum total cholesterol, serum remnant cholesterol, apoB, apoA-II	Karjalainen MK, Karthikeyan S, Oliver-Williams C, et al. Genome-wide characterization of circulating metabolic biomarkers. Nature. 2024;628(8006):130-138.
Sensitivity Analysis Outcome: Age at recruitment	UK Biobank	Cohort	361194	Range: 40-69	UK	1	0.54	2006-2010	Affymetrix (UK BiLEVE Axiom array, UK Biobank Axiom array)	Age at recruitment (ukb-d-age)	years	http://www.nealelab.is/uk-biobank/

### Sheet: S2. Main Results
outcome	Method	SNP	Estimate	StdError	CILower	CIUpper	Pvalue	HStat1	HStat2	FStat	MREInt	MREIntSE	MREIntP
IHD: Aragam	IVW	8	0.0407115	0.0297252	-0.0175489	0.0989719	0.170814	9.33676	0.229374	33.3055	NA	NA	NA
IHD: Aragam	WM	8	0.0531769	0.0263442	0.00154315	0.104811	0.043535	NA	NA	NA	NA	NA	NA
IHD: Aragam	MRE	8	-0.0203313	0.0637816	-0.145341	0.104678	0.749905	7.82106	0.251508	NA	0.0073398	0.00680668	0.28089
finn-b-I9_IHD	IVW	8	0.0604429	0.0558324	-0.0489867	0.169872	0.278996	4.03395	0.775859	33.3055	NA	NA	NA
finn-b-I9_IHD	WM	8	0.068309	0.0550203	-0.0395287	0.176147	0.214412	NA	NA	NA	NA	NA	NA
finn-b-I9_IHD	MRE	8	0.105331	0.122562	-0.134887	0.345549	0.390117	3.86469	0.694982	NA	-0.00543364	0.0132073	0.68077
IHD: Meta-analysis	IVW	8	0.0441087	0.0238856	-0.0027062	0.0909237	0.0647956	7.30018	0.398308	33.3055	NA	NA	NA
IHD: Meta-analysis	WM	8	0.0475732	0.0236455	0.0012289	0.0939175	0.0442267	NA	NA	NA	NA	NA	NA
IHD: Meta-analysis	MRE	8	0.00103177	0.052479	-0.101825	0.103889	0.984314	6.39006	0.380942	NA	0.00518441	0.00560823	0.355263
Age at recruitment || id:ukb-d-age	IVW	8	-0.131396	0.141786	-0.409291	0.146498	0.354069	14.8305	0.0382348	33.3055	NA	NA	NA
Age at recruitment || id:ukb-d-age	WM	8	-0.0663413	0.0979824	-0.258383	0.125701	0.498359	NA	NA	NA	NA	NA	NA
Age at recruitment || id:ukb-d-age	MRE	8	0.276445	0.274305	-0.261183	0.814072	0.31355	10.104	0.120338	NA	-0.0487479	0.0290979	0.0938734
Apolipoprotein A-I	IVW	8	0.193422	0.042498	0.110128	0.276717	5.33086e-06	14.7639	0.0391484	33.3055	NA	NA	NA
Apolipoprotein A-I	WM	8	0.218391	0.0325777	0.15454	0.282242	2.03194e-11	NA	NA	NA	NA	NA	NA
Apolipoprotein A-I	MRE	8	0.243568	0.0962004	0.0550184	0.432117	0.0113453	13.9584	0.0301048	NA	-0.0060541	0.0102887	0.556247
Apolipoprotein B	IVW	8	0.0120491	0.030703	-0.0481278	0.0722259	0.694734	6.60716	0.470894	33.3055	NA	NA	NA
Apolipoprotein B	WM	8	-0.0116357	0.030763	-0.0719301	0.0486588	0.705256	NA	NA	NA	NA	NA	NA
Apolipoprotein B	MRE	8	-0.102849	0.0670348	-0.234235	0.0285364	0.124963	2.88942	0.822593	NA	0.0135198	0.00701184	0.0538371
Concentration of IDL particles	IVW	8	0.148305	0.0309376	0.0876687	0.208942	1.63743e-06	7.60922	0.36831	33.3055	NA	NA	NA
Concentration of IDL particles	WM	8	0.158951	0.0314253	0.0973589	0.220544	4.23513e-07	NA	NA	NA	NA	NA	NA
Concentration of IDL particles	MRE	8	0.180328	0.0707473	0.0416659	0.31899	0.0108062	7.29248	0.294644	NA	-0.00385858	0.00755861	0.609709
Concentration of large HDL particles	IVW	8	0.267524	0.0561326	0.157506	0.377542	1.87982e-06	24.9484	0.000774951	33.3055	NA	NA	NA
Concentration of large HDL particles	WM	8	0.307814	0.0362052	0.236853	0.378775	1.86461e-17	NA	NA	NA	NA	NA	NA
Concentration of large HDL particles	MRE	8	0.443135	0.103479	0.240319	0.64595	1.84931e-05	15.4951	0.0167363	NA	-0.0213034	0.0111347	0.0557175
Concentration of large LDL particles	IVW	8	0.123588	0.0297264	0.0653252	0.181851	3.21729e-05	5.22366	0.63269	33.3055	NA	NA	NA
Concentration of large LDL particles	WM	8	0.123159	0.0307204	0.0629476	0.183369	6.09741e-05	NA	NA	NA	NA	NA	NA
Concentration of large LDL particles	MRE	8	0.121815	0.0641723	-0.00396011	0.247591	0.0576627	5.22269	0.515586	NA	0.000213899	0.0068624	0.975134
Concentration of large VLDL particles	IVW	8	-0.170932	0.0594063	-0.287367	-0.0544983	0.00401036	26.275	0.000449729	33.3055	NA	NA	NA
Concentration of large VLDL particles	WM	8	-0.22136	0.0352915	-0.29053	-0.15219	3.55645e-10	NA	NA	NA	NA	NA	NA
Concentration of large VLDL particles	MRE	8	-0.40714	0.0887548	-0.581096	-0.233184	4.49137e-06	10.5373	0.103772	NA	0.0278209	0.00929373	0.00275785
Concentration of medium HDL particles	IVW	8	0.0923522	0.0470133	0.000207874	0.184497	0.0494854	17.4114	0.0149277	33.3055	NA	NA	NA
Concentration of medium HDL particles	WM	8	0.0884073	0.0320541	0.0255824	0.151232	0.00581448	NA	NA	NA	NA	NA	NA
Concentration of medium HDL particles	MRE	8	0.057323	0.107977	-0.154308	0.268954	0.595502	17.0302	0.00917289	NA	0.00423848	0.0115659	0.714019
Concentration of medium LDL particles	IVW	8	0.0980813	0.0299853	0.0393112	0.156851	0.00107175	3.55655	0.8292	33.3055	NA	NA	NA
Concentration of medium LDL particles	WM	8	0.0931335	0.030112	0.0341151	0.152152	0.00198207	NA	NA	NA	NA	NA	NA
Concentration of medium LDL particles	MRE	8	0.0698943	0.0649155	-0.0573377	0.197126	0.281616	3.31688	0.768152	NA	0.00337648	0.00689686	0.62444
Concentration of medium VLDL particles	IVW	8	-0.175698	0.0576126	-0.288617	-0.0627796	0.0022911	24.8831	0.000795873	33.3055	NA	NA	NA
Concentration of medium VLDL particles	WM	8	-0.215363	0.0361267	-0.28617	-0.144556	2.50185e-09	NA	NA	NA	NA	NA	NA
Concentration of medium VLDL particles	MRE	8	-0.40449	0.0864599	-0.573948	-0.235032	2.89191e-06	10.0502	0.122553	NA	0.0267869	0.00900166	0.00292248
Concentration of small HDL particles	IVW	8	-0.0611962	0.0567836	-0.17249	0.0500976	0.281163	23.8106	0.00123006	33.3055	NA	NA	NA
Concentration of small HDL particles	WM	8	-0.105233	0.0330943	-0.170097	-0.0403696	0.00147378	NA	NA	NA	NA	NA	NA
Concentration of small HDL particles	MRE	8	-0.23105	0.108273	-0.443261	-0.0188391	0.032846	15.6655	0.0156664	NA	0.0200941	0.0113768	0.0773554
Concentration of small LDL particles	IVW	8	0.0941378	0.0299853	0.0353677	0.152908	0.00169255	3.84633	0.797298	33.3055	NA	NA	NA
Concentration of small LDL particles	WM	8	0.0862883	0.0300294	0.0274318	0.145145	0.00406	NA	NA	NA	NA	NA	NA
Concentration of small LDL particles	MRE	8	0.0469984	0.0649155	-0.0802336	0.17423	0.469069	3.17599	0.786457	NA	0.00564676	0.00689686	0.412933
Concentration of small VLDL particles	IVW	8	-0.112565	0.0408035	-0.192538	-0.0325911	0.00580326	12.5853	0.0828813	33.3055	NA	NA	NA
Concentration of small VLDL particles	WM	8	-0.133813	0.0326259	-0.197758	-0.0698671	4.10616e-05	NA	NA	NA	NA	NA	NA
Concentration of small VLDL particles	MRE	8	-0.254887	0.0710857	-0.394212	-0.115561	0.000336276	6.82492	0.337343	NA	0.0166111	0.00738152	0.0244262
Concentration of very large HDL particles	IVW	8	0.343233	0.0740655	0.198067	0.488398	3.58367e-06	42.2032	4.75183e-07	33.3055	NA	NA	NA
Concentration of very large HDL particles	WM	8	0.387335	0.0399453	0.309044	0.465626	3.11589e-22	NA	NA	NA	NA	NA	NA
Concentration of very large HDL particles	MRE	8	0.524172	0.151696	0.226854	0.821491	0.000549451	32.4252	1.35236e-05	NA	-0.0218281	0.0162276	0.178587
Concentration of very large VLDL particles	IVW	8	-0.167468	0.0541212	-0.273544	-0.0613926	0.00197265	21.7398	0.00281645	33.3055	NA	NA	NA
Concentration of very large VLDL particles	WM	8	-0.211223	0.0348912	-0.279609	-0.142838	1.4149e-09	NA	NA	NA	NA	NA	NA
Concentration of very large VLDL particles	MRE	8	-0.386712	0.0784498	-0.540471	-0.232953	8.2475e-07	8.21226	0.222962	NA	0.0258952	0.00823693	0.00166775
Concentration of very small VLDL particles	IVW	8	0.111385	0.0297911	0.0529954	0.169774	0.000184854	5.49398	0.59991	33.3055	NA	NA	NA
Concentration of very small VLDL particles	WM	8	0.120415	0.0302542	0.0611179	0.179712	6.88835e-05	NA	NA	NA	NA	NA	NA
Concentration of very small VLDL particles	MRE	8	0.150914	0.0645911	0.0243175	0.27751	0.019468	5.01826	0.541474	NA	-0.00470749	0.00682513	0.490364
Mean diameter for HDL particles	IVW	8	0.325627	0.0705467	0.187358	0.463896	3.91644e-06	39.3222	1.69644e-06	33.3055	NA	NA	NA
Mean diameter for HDL particles	WM	8	0.392021	0.0399163	0.313787	0.470256	9.13585e-23	NA	NA	NA	NA	NA	NA
Mean diameter for HDL particles	MRE	8	0.55818	0.124877	0.313425	0.802934	7.82791e-06	22.6532	0.000921365	NA	-0.0281762	0.0134096	0.035624
Mean diameter for LDL particles	IVW	8	0.0876474	0.0402305	0.00879696	0.166498	0.0293593	12.488	0.0856094	33.3055	NA	NA	NA
Mean diameter for LDL particles	WM	8	0.103254	0.0310251	0.0424463	0.164063	0.000874437	NA	NA	NA	NA	NA	NA
Mean diameter for LDL particles	MRE	8	0.271417	0.0655884	0.142866	0.399968	3.50062e-05	2.53953	0.864018	NA	-0.021864	0.00693186	0.00160981
Mean diameter for VLDL particles	IVW	8	-0.259951	0.072933	-0.402897	-0.117005	0.000364912	39.7956	1.37741e-06	33.3055	NA	NA	NA
Mean diameter for VLDL particles	WM	8	-0.328929	0.0384825	-0.404354	-0.253505	1.25779e-17	NA	NA	NA	NA	NA	NA
Mean diameter for VLDL particles	MRE	8	-0.555322	0.10647	-0.763998	-0.346645	1.83048e-07	15.1814	0.0188914	NA	0.0349487	0.0112052	0.00181484
Remnant cholesterol (non-HDL non-LDL-cholesterol)	IVW	8	0.0640352	0.0299228	0.00538755	0.122683	0.0323538	5.58458	0.589002	33.3055	NA	NA	NA
Remnant cholesterol (non-HDL non-LDL-cholesterol)	WM	8	0.0598717	0.0298112	0.00144279	0.118301	0.0446049	NA	NA	NA	NA	NA	NA
Remnant cholesterol (non-HDL non-LDL-cholesterol)	MRE	8	0.018819	0.0648734	-0.108331	0.145968	0.771749	4.9675	0.547988	NA	0.00542261	0.00690299	0.432134
Serum total cholesterol	IVW	8	0.178853	0.0344734	0.111286	0.246419	2.12396e-07	9.42086	0.223835	33.3055	NA	NA	NA
Serum total cholesterol	WM	8	0.190197	0.0324891	0.126519	0.253874	4.79406e-09	NA	NA	NA	NA	NA	NA
Serum total cholesterol	MRE	8	0.19897	0.0797979	0.0425694	0.355372	0.0126516	9.29545	0.157631	NA	-0.00242947	0.008539	0.776016
Serum total triglycerides	IVW	8	-0.156007	0.0524834	-0.258872	-0.053141	0.00295391	20.669	0.00429228	33.3055	NA	NA	NA
Serum total triglycerides	WM	8	-0.189437	0.0348928	-0.257826	-0.121049	5.66315e-08	NA	NA	NA	NA	NA	NA
Serum total triglycerides	MRE	8	-0.367244	0.07727	-0.51869	-0.215797	2.00684e-06	8.02753	0.236093	NA	0.0247289	0.00804492	0.00211316

### Sheet: S3. Sens1 Results
outcome	Method	SNP	Estimate	StdError	CILower	CIUpper	Pvalue	HStat1	HStat2	FStat	MREInt	MREIntSE	MREIntP
IHD: Aragam	IVW	7	0.0387945	0.0252177	-0.0106313	0.0882203	0.123955	9.56973	0.14398	61.9527	NA	NA	NA
IHD: Aragam	WM	7	0.0466848	0.0197006	0.00807227	0.0852974	0.017802	NA	NA	NA	NA	NA	NA
IHD: Aragam	MRE	7	0.0509551	0.0459753	-0.0391549	0.141065	0.267727	9.36704	0.0952898	NA	-0.00223139	0.00678376	0.742208
finn-b-I9_IHD	IVW	7	0.0882751	0.0427516	0.00448349	0.172067	0.0389384	1.05248	0.983544	61.9527	NA	NA	NA
finn-b-I9_IHD	WM	7	0.0887134	0.0425665	0.00528452	0.172142	0.03715	NA	NA	NA	NA	NA	NA
finn-b-I9_IHD	MRE	7	0.0663403	0.0732082	-0.0771451	0.209826	0.364837	0.916251	0.969034	NA	0.00413382	0.0111999	0.712056
IHD: Meta-analysis	IVW	7	0.047769	0.0206276	0.00733958	0.0881984	0.0205704	7.7934	0.253633	61.9527	NA	NA	NA
IHD: Meta-analysis	WM	7	0.0568456	0.0179797	0.0216061	0.092085	0.00156872	NA	NA	NA	NA	NA	NA
IHD: Meta-analysis	MRE	7	0.0550988	0.0378886	-0.0191615	0.129359	0.145882	7.70446	0.173293	NA	-0.00135119	0.00562403	0.810133
Age at recruitment || id:ukb-d-age	IVW	7	-0.182853	0.0782359	-0.336192	-0.0295132	0.0194289	6.35521	0.384597	61.9527	NA	NA	NA
Age at recruitment || id:ukb-d-age	WM	7	-0.156078	0.0753853	-0.30383	-0.00832528	0.0384149	NA	NA	NA	NA	NA	NA
Age at recruitment || id:ukb-d-age	MRE	7	-0.0929389	0.134005	-0.355583	0.169705	0.487965	5.5728	0.350029	NA	-0.0163489	0.019513	0.402115
Apolipoprotein A-I	IVW	7	0.274198	0.0424337	0.191029	0.357366	1.03477e-10	19.6449	0.00320248	61.9527	NA	NA	NA
Apolipoprotein A-I	WM	7	0.284468	0.0272722	0.231015	0.33792	1.79574e-25	NA	NA	NA	NA	NA	NA
Apolipoprotein A-I	MRE	7	0.362394	0.0614591	0.241936	0.482851	3.71282e-09	12.0242	0.0344577	NA	-0.0161188	0.00905484	0.0750538
Apolipoprotein B	IVW	7	0.0458222	0.0272647	-0.00761557	0.09926	0.0928321	8.26973	0.219	61.9527	NA	NA	NA
Apolipoprotein B	WM	7	0.0348375	0.0235212	-0.0112631	0.0809381	0.138576	NA	NA	NA	NA	NA	NA
Apolipoprotein B	MRE	7	0.0661033	0.0491947	-0.0303165	0.162523	0.179043	7.8586	0.164203	NA	-0.00376171	0.00735494	0.609034
Concentration of IDL particles	IVW	7	0.203639	0.0328301	0.139293	0.267985	5.54604e-10	11.4211	0.076202	61.9527	NA	NA	NA
Concentration of IDL particles	WM	7	0.205999	0.0259086	0.155219	0.256779	1.8503e-15	NA	NA	NA	NA	NA	NA
Concentration of IDL particles	MRE	7	0.285801	0.0401856	0.207039	0.364563	1.14353e-12	4.98372	0.417871	NA	-0.0148996	0.00587246	0.0111744
Concentration of large HDL particles	IVW	7	0.347126	0.0465981	0.255796	0.438457	9.37933e-14	23.0206	0.000789603	61.9527	NA	NA	NA
Concentration of large HDL particles	WM	7	0.364658	0.0299683	0.305921	0.423395	4.59506e-34	NA	NA	NA	NA	NA	NA
Concentration of large HDL particles	MRE	7	0.481358	0.0440501	0.395022	0.567695	0	5.97733	0.308431	NA	-0.0244469	0.00647465	0.000159501
Concentration of large LDL particles	IVW	7	0.164694	0.0299241	0.106043	0.223344	3.7189e-08	9.23837	0.16061	61.9527	NA	NA	NA
Concentration of large LDL particles	WM	7	0.165717	0.0254508	0.115834	0.2156	7.45192e-11	NA	NA	NA	NA	NA	NA
Concentration of large LDL particles	MRE	7	0.223627	0.0449082	0.135609	0.311646	6.36966e-07	6.04325	0.302034	NA	-0.0106353	0.00654121	0.103971
Concentration of large VLDL particles	IVW	7	-0.222472	0.0464215	-0.313457	-0.131488	1.64762e-06	23.907	0.000543222	61.9527	NA	NA	NA
Concentration of large VLDL particles	WM	7	-0.25356	0.0261657	-0.304843	-0.202276	3.30751e-22	NA	NA	NA	NA	NA	NA
Concentration of large VLDL particles	MRE	7	-0.345436	0.0514385	-0.446254	-0.244618	1.87397e-11	8.63998	0.124315	NA	0.0228631	0.00769183	0.00295488
Concentration of medium HDL particles	IVW	7	0.104198	0.0252475	0.0547137	0.153682	3.67438e-05	6.76033	0.343581	61.9527	NA	NA	NA
Concentration of medium HDL particles	WM	7	0.0982598	0.024301	0.0506308	0.145889	5.26696e-05	NA	NA	NA	NA	NA	NA
Concentration of medium HDL particles	MRE	7	0.0978484	0.0463138	0.00707509	0.188622	0.034624	6.72119	0.242215	NA	0.0011466	0.00671914	0.864502
Concentration of medium LDL particles	IVW	7	0.12788	0.0265764	0.0757911	0.179969	1.49592e-06	7.28464	0.295324	61.9527	NA	NA	NA
Concentration of medium LDL particles	WM	7	0.124374	0.0248833	0.0756034	0.173144	5.78431e-07	NA	NA	NA	NA	NA	NA
Concentration of medium LDL particles	MRE	7	0.166606	0.0443819	0.0796187	0.253593	0.000174098	5.90417	0.315656	NA	-0.00699657	0.00647092	0.279594
Concentration of medium VLDL particles	IVW	7	-0.214089	0.0419686	-0.296346	-0.131832	3.37557e-07	19.5406	0.00334174	61.9527	NA	NA	NA
Concentration of medium VLDL particles	WM	7	-0.24054	0.0259631	-0.291427	-0.189653	1.95635e-20	NA	NA	NA	NA	NA	NA
Concentration of medium VLDL particles	MRE	7	-0.313181	0.054294	-0.419595	-0.206767	8.01002e-09	9.62588	0.0865569	NA	0.0184246	0.00811883	0.0232462
Concentration of small HDL particles	IVW	7	-0.104608	0.0405367	-0.184059	-0.0251576	0.00986353	17.3671	0.00802463	61.9527	NA	NA	NA
Concentration of small HDL particles	WM	7	-0.124598	0.0249713	-0.173541	-0.0756557	6.04806e-07	NA	NA	NA	NA	NA	NA
Concentration of small HDL particles	MRE	7	-0.205044	0.0499193	-0.302884	-0.107204	3.99933e-05	7.7219	0.172243	NA	0.018223	0.00729191	0.0124518
Concentration of small LDL particles	IVW	7	0.126891	0.0278776	0.0722521	0.18153	5.32064e-06	8.01538	0.236979	61.9527	NA	NA	NA
Concentration of small LDL particles	WM	7	0.122474	0.0248864	0.0736974	0.17125	8.59664e-07	NA	NA	NA	NA	NA	NA
Concentration of small LDL particles	MRE	7	0.164447	0.0473387	0.0716647	0.257229	0.000513076	6.71706	0.242547	NA	-0.00678519	0.00690203	0.325572
Concentration of small VLDL particles	IVW	7	-0.126844	0.0300846	-0.185809	-0.0678793	2.48405e-05	10.3656	0.110076	61.9527	NA	NA	NA
Concentration of small VLDL particles	WM	7	-0.14936	0.0239425	-0.196286	-0.102433	4.42461e-10	NA	NA	NA	NA	NA	NA
Concentration of small VLDL particles	MRE	7	-0.176833	0.0479197	-0.270754	-0.0829122	0.00022408	7.75397	0.170326	NA	0.0093131	0.00717651	0.194384
Concentration of very large HDL particles	IVW	7	0.447898	0.0674285	0.315741	0.580056	3.08281e-11	46.7097	2.13794e-08	61.9527	NA	NA	NA
Concentration of very large HDL particles	WM	7	0.476285	0.0346523	0.408368	0.544203	5.47869e-43	NA	NA	NA	NA	NA	NA
Concentration of very large HDL particles	MRE	7	0.645846	0.0601812	0.527893	0.763799	0	10.8084	0.0553143	NA	-0.0360402	0.00884356	4.5955e-05
Concentration of very large VLDL particles	IVW	7	-0.216952	0.0441066	-0.303399	-0.130504	8.70743e-07	21.5821	0.00144109	61.9527	NA	NA	NA
Concentration of very large VLDL particles	WM	7	-0.248084	0.0259518	-0.298949	-0.19722	1.18403e-21	NA	NA	NA	NA	NA	NA
Concentration of very large VLDL particles	MRE	7	-0.332724	0.0496465	-0.43003	-0.235419	2.05775e-11	8.04849	0.153583	NA	0.0215261	0.00742387	0.00373665
Concentration of very small VLDL particles	IVW	7	0.170574	0.0321688	0.107524	0.233623	1.14253e-07	11.0026	0.0882963	61.9527	NA	NA	NA
Concentration of very small VLDL particles	WM	7	0.165546	0.0253424	0.115876	0.215216	6.47372e-11	NA	NA	NA	NA	NA	NA
Concentration of very small VLDL particles	MRE	7	0.259	0.0402635	0.180085	0.337915	1.2542e-10	3.60389	0.60773	NA	-0.0159827	0.00587585	0.00652708
Mean diameter for HDL particles	IVW	7	0.424356	0.0626036	0.301655	0.547057	1.21463e-11	41.5378	2.26854e-07	61.9527	NA	NA	NA
Mean diameter for HDL particles	WM	7	0.44364	0.0333869	0.378203	0.509077	2.72308e-40	NA	NA	NA	NA	NA	NA
Mean diameter for HDL particles	MRE	7	0.61096	0.0527891	0.507496	0.714425	0	8.58583	0.126769	NA	-0.0339972	0.00776084	1.18348e-05
Mean diameter for LDL particles	IVW	7	0.0942752	0.0307091	0.0340866	0.154464	0.00214095	10.5151	0.104569	61.9527	NA	NA	NA
Mean diameter for LDL particles	WM	7	0.109346	0.023677	0.0629401	0.155752	3.8699e-06	NA	NA	NA	NA	NA	NA
Mean diameter for LDL particles	MRE	7	0.144872	0.0494083	0.048033	0.24171	0.00336646	7.94867	0.159087	NA	-0.00937186	0.00737601	0.203876
Mean diameter for VLDL particles	IVW	7	-0.35087	0.0606172	-0.469677	-0.232062	7.11083e-09	42.1227	1.739e-07	61.9527	NA	NA	NA
Mean diameter for VLDL particles	WM	7	-0.393877	0.0294413	-0.45158	-0.336173	8.08925e-41	NA	NA	NA	NA	NA	NA
Mean diameter for VLDL particles	MRE	7	-0.528907	0.053299	-0.633371	-0.424443	0	9.50067	0.0906847	NA	0.033382	0.00805654	3.42104e-05
Remnant cholesterol (non-HDL non-LDL-cholesterol)	IVW	7	0.118429	0.030093	0.0594475	0.17741	8.30512e-05	9.61035	0.142049	61.9527	NA	NA	NA
Remnant cholesterol (non-HDL non-LDL-cholesterol)	WM	7	0.111111	0.0245051	0.0630821	0.15914	5.78212e-06	NA	NA	NA	NA	NA	NA
Remnant cholesterol (non-HDL non-LDL-cholesterol)	MRE	7	0.180339	0.044117	0.0938717	0.266807	4.35569e-05	5.99094	0.307101	NA	-0.0111908	0.00643878	0.0822062
Serum total cholesterol	IVW	7	0.249486	0.0402307	0.170635	0.328337	5.59698e-10	17.2034	0.00856413	61.9527	NA	NA	NA
Serum total cholesterol	WM	7	0.250357	0.0269902	0.197458	0.303257	1.76168e-20	NA	NA	NA	NA	NA	NA
Serum total cholesterol	MRE	7	0.340949	0.054657	0.233823	0.448075	4.43296e-10	9.24515	0.0996763	NA	-0.016539	0.0079721	0.0380228
Serum total triglycerides	IVW	7	-0.193873	0.0394103	-0.271116	-0.11663	8.68318e-07	17.2309	0.00847113	61.9527	NA	NA	NA
Serum total triglycerides	WM	7	-0.221633	0.0254813	-0.271575	-0.17169	3.38194e-18	NA	NA	NA	NA	NA	NA
Serum total triglycerides	MRE	7	-0.289333	0.0495887	-0.386525	-0.192141	5.39051e-09	8.02977	0.154603	NA	0.0177492	0.00741523	0.0166834

### Sheet: S4. Sens2 Results
outcome	Method	SNP	Estimate	StdError	CILower	CIUpper	Pvalue	HStat1	HStat2
IHD: Aragam	IVW	3	0.0426961	0.0266529	-0.00954255	0.0949348	0.10917	0.654775	0.720804
finn-b-I9_IHD	IVW	3	0.0342732	0.0566196	-0.0766992	0.145246	0.544964	1.74817	0.417244
IHD: Meta-analysis	IVW	3	0.0411682	0.0241147	-0.00609561	0.0884321	0.0877872	0.332184	0.846968
Age at recruitment || id:ukb-d-age	IVW	3	-0.00490483	0.0981503	-0.197276	0.187466	0.960144	1.00382	0.605374
Apolipoprotein A-I	IVW	3	0.225091	0.0299308	0.166428	0.283754	5.46184e-14	0.904252	0.636274
Apolipoprotein B	IVW	3	-0.00998983	0.0318248	-0.0723652	0.0523856	0.753596	1.44871	0.484637
Concentration of IDL particles	IVW	3	0.173642	0.0304091	0.114041	0.233243	1.12847e-08	1.48383	0.476202
Concentration of large HDL particles	IVW	3	0.338806	0.0303782	0.279266	0.398346	6.92728e-29	0.971996	0.615083
Concentration of large LDL particles	IVW	3	0.137415	0.0304603	0.0777143	0.197116	6.44322e-06	1.29104	0.52439
Concentration of large VLDL particles	IVW	3	-0.240548	0.0320633	-0.303391	-0.177705	6.27114e-14	0.830839	0.660063
Concentration of medium HDL particles	IVW	3	0.0740566	0.0306053	0.0140713	0.134042	0.0155321	4.59943	0.100288
Concentration of medium LDL particles	IVW	3	0.103763	0.0308246	0.0433478	0.164178	0.000762009	1.2155	0.544575
Concentration of medium VLDL particles	IVW	3	-0.241444	0.0320633	-0.304287	-0.178601	5.06519e-14	1.42169	0.49123
Concentration of small HDL particles	IVW	3	-0.124747	0.0320556	-0.187575	-0.061919	9.95954e-05	2.67352	0.262696
Concentration of small LDL particles	IVW	3	0.0961108	0.0308246	0.0356957	0.156526	0.00182088	1.25451	0.534055
Concentration of small VLDL particles	IVW	3	-0.149797	0.0318248	-0.212173	-0.0874219	2.51462e-06	1.41314	0.493333
Concentration of very large HDL particles	IVW	3	0.442871	0.0308562	0.382394	0.503348	1.02388e-46	9.86509	0.00720812
Concentration of very large VLDL particles	IVW	3	-0.233393	0.0320633	-0.296236	-0.17055	3.35966e-13	1.16464	0.5586
Concentration of very small VLDL particles	IVW	3	0.136667	0.0305854	0.0767211	0.196614	7.881e-06	1.35913	0.506839
Mean diameter for HDL particles	IVW	3	0.423782	0.0303782	0.364242	0.483322	3.13618e-44	2.76679	0.250726
Mean diameter for LDL particles	IVW	3	0.127378	0.0313317	0.0659691	0.188787	4.79351e-05	1.59693	0.450018
Mean diameter for VLDL particles	IVW	3	-0.350198	0.0320157	-0.412947	-0.287448	7.55872e-28	1.69108	0.429326
Remnant cholesterol (non-HDL non-LDL-cholesterol)	IVW	3	0.0647029	0.0306733	0.00458429	0.124822	0.0349084	1.60019	0.449286
Serum total cholesterol	IVW	3	0.204462	0.0303782	0.144922	0.264002	1.69022e-11	1.69199	0.42913
Serum total triglycerides	IVW	3	-0.216292	0.0319166	-0.278848	-0.153737	1.22862e-11	1.57965	0.453924

### Sheet: S5 Sens3 Results
outcome	Method	SNP	Estimate	StdError	CILower	CIUpper	Pvalue	HStat1	HStat2	FStat	MREInt	MREIntSE	MREIntP
IHD: Aragam	IVW	7	0.0428342	0.0278032	-0.0116591	0.0973274	0.123409	2.03709	0.916256	33.0781	NA	NA	NA
IHD: Aragam	WM	7	0.0441561	0.0285147	-0.0117316	0.100044	0.121492	NA	NA	NA	NA	NA	NA
IHD: Aragam	MRE	7	0.0657989	0.0515082	-0.0351554	0.166753	0.201445	1.75658	0.881696	NA	-0.0028594	0.00539884	0.596367
finn-b-I9_IHD	IVW	7	0.0781677	0.0605786	-0.0405641	0.196899	0.196928	3.80773	0.702677	33.0781	NA	NA	NA
finn-b-I9_IHD	WM	7	0.0653693	0.0622946	-0.0567257	0.187464	0.294013	NA	NA	NA	NA	NA	NA
finn-b-I9_IHD	MRE	7	0.00930527	0.112936	-0.212045	0.230655	0.934333	3.28575	0.656024	NA	0.00870283	0.0120457	0.469998
IHD: Meta-analysis	IVW	7	0.0488082	0.0252832	-0.000745892	0.0983624	0.0535496	1.58107	0.953929	33.0781	NA	NA	NA
IHD: Meta-analysis	WM	7	0.0435484	0.025758	-0.00693635	0.0940331	0.0908989	NA	NA	NA	NA	NA	NA
IHD: Meta-analysis	MRE	7	0.0562497	0.0468768	-0.0356271	0.148127	0.23016	1.54553	0.907757	NA	-0.000928741	0.00492661	0.850473
Age at recruitment || id:ukb-d-age	IVW	7	-0.0441067	0.10443	-0.248786	0.160572	0.672765	5.27451	0.509117	33.0781	NA	NA	NA
Age at recruitment || id:ukb-d-age	WM	7	-0.0223971	0.107666	-0.233418	0.188624	0.83521	NA	NA	NA	NA	NA	NA
Age at recruitment || id:ukb-d-age	MRE	7	-0.0705779	0.199164	-0.460932	0.319777	0.723061	5.24845	0.386318	NA	0.00329815	0.0209298	0.874787
Apolipoprotein A-I	IVW	7	0.213343	0.0312037	0.152185	0.274502	8.08051e-12	5.14034	0.525944	33.0781	NA	NA	NA
Apolipoprotein A-I	WM	7	0.220067	0.0352714	0.150937	0.289198	4.39639e-10	NA	NA	NA	NA	NA	NA
Apolipoprotein A-I	MRE	7	0.215391	0.0584597	0.100812	0.32997	0.000229203	5.13856	0.399206	NA	-0.00025592	0.00614351	0.966772
Apolipoprotein B	IVW	7	-0.000995286	0.0358964	-0.0713509	0.0693603	0.97788	7.05909	0.315417	33.0781	NA	NA	NA
Apolipoprotein B	WM	7	-0.0025164	0.0339074	-0.0689736	0.0639408	0.94084	NA	NA	NA	NA	NA	NA
Apolipoprotein B	MRE	7	0.00496754	0.071909	-0.135971	0.145907	0.944925	7.04528	0.217294	NA	-0.000724971	0.00732288	0.921138
Concentration of IDL particles	IVW	7	0.152973	0.040376	0.0738371	0.232108	0.000151438	9.76858	0.134742	33.0781	NA	NA	NA
Concentration of IDL particles	WM	7	0.159983	0.0347483	0.0918781	0.228089	4.14313e-06	NA	NA	NA	NA	NA	NA
Concentration of IDL particles	MRE	7	0.225289	0.0720848	0.0840053	0.366572	0.00177604	7.60365	0.179475	NA	-0.00899811	0.00754145	0.23281
Concentration of large HDL particles	IVW	7	0.299013	0.0467821	0.207322	0.390705	1.64133e-10	13.0266	0.0426155	33.0781	NA	NA	NA
Concentration of large HDL particles	WM	7	0.327657	0.0393449	0.250542	0.404771	8.23509e-17	NA	NA	NA	NA	NA	NA
Concentration of large HDL particles	MRE	7	0.348217	0.0908251	0.170203	0.526231	0.000126113	12.0268	0.0344224	NA	-0.0061637	0.00956036	0.519113
Concentration of large LDL particles	IVW	7	0.128787	0.0363886	0.0574672	0.200108	0.000401297	7.91492	0.244403	33.0781	NA	NA	NA
Concentration of large LDL particles	WM	7	0.123356	0.03422	0.0562857	0.190426	0.000312416	NA	NA	NA	NA	NA	NA
Concentration of large LDL particles	MRE	7	0.171781	0.0699573	0.0346673	0.308895	0.0140684	7.15057	0.209681	NA	-0.00535821	0.00732927	0.464736
Concentration of large VLDL particles	IVW	7	-0.198913	0.0641746	-0.324693	-0.0731336	0.00193803	22.63	0.000930376	33.0781	NA	NA	NA
Concentration of large VLDL particles	WM	7	-0.234639	0.0376813	-0.308493	-0.160785	4.75682e-10	NA	NA	NA	NA	NA	NA
Concentration of large VLDL particles	MRE	7	-0.271913	0.122754	-0.512507	-0.0313187	0.0267534	20.5587	0.000981208	NA	0.00881934	0.0124262	0.477866
Concentration of medium HDL particles	IVW	7	0.0901966	0.0403543	0.0111036	0.16929	0.0254097	9.75183	0.1355	33.0781	NA	NA	NA
Concentration of medium HDL particles	WM	7	0.0878265	0.0340436	0.0211022	0.154551	0.00988511	NA	NA	NA	NA	NA	NA
Concentration of medium HDL particles	MRE	7	0.0647946	0.0806057	-0.0931897	0.222779	0.421486	9.48551	0.0911969	NA	0.00315385	0.00841754	0.707901
Concentration of medium LDL particles	IVW	7	0.103291	0.0329865	0.0386391	0.167944	0.00174019	6.34998	0.385148	33.0781	NA	NA	NA
Concentration of medium LDL particles	WM	7	0.0909974	0.0337754	0.0247987	0.157196	0.00705603	NA	NA	NA	NA	NA	NA
Concentration of medium LDL particles	MRE	7	0.12749	0.0653102	-0.000515778	0.255496	0.0509303	6.11207	0.295467	NA	-0.00299594	0.00679094	0.659092
Concentration of medium VLDL particles	IVW	7	-0.204542	0.0607197	-0.32355	-0.0855332	0.000755455	20.2554	0.00249384	33.0781	NA	NA	NA
Concentration of medium VLDL particles	WM	7	-0.233995	0.0380228	-0.308518	-0.159471	7.55235e-10	NA	NA	NA	NA	NA	NA
Concentration of medium VLDL particles	MRE	7	-0.26575	0.117956	-0.496939	-0.0345609	0.0242615	18.8172	0.0020788	NA	0.00740257	0.0119746	0.536451
Concentration of small HDL particles	IVW	7	-0.0727538	0.0575209	-0.185493	0.0399851	0.205935	18.1222	0.00593394	33.0781	NA	NA	NA
Concentration of small HDL particles	WM	7	-0.105205	0.0359369	-0.17564	-0.0347698	0.00341713	NA	NA	NA	NA	NA	NA
Concentration of small HDL particles	MRE	7	-0.197463	0.0935609	-0.380839	-0.0140867	0.0348131	12.0161	0.0345677	NA	0.0150755	0.00945775	0.110939
Concentration of small LDL particles	IVW	7	0.0991642	0.0325826	0.0353035	0.163025	0.00233865	6.19543	0.401658	33.0781	NA	NA	NA
Concentration of small LDL particles	WM	7	0.085069	0.0333849	0.0196359	0.150502	0.0108301	NA	NA	NA	NA	NA	NA
Concentration of small LDL particles	MRE	7	0.105734	0.0656609	-0.0229588	0.234427	0.107331	6.17789	0.289292	NA	-0.000813426	0.00682741	0.905163
Concentration of small VLDL particles	IVW	7	-0.129538	0.0440379	-0.21585	-0.043225	0.0032662	10.7236	0.0973025	33.0781	NA	NA	NA
Concentration of small VLDL particles	WM	7	-0.150864	0.0358518	-0.221132	-0.0805957	2.57652e-05	NA	NA	NA	NA	NA	NA
Concentration of small VLDL particles	MRE	7	-0.165206	0.0867223	-0.335178	0.00476678	0.0567803	10.2324	0.0689114	NA	0.00430142	0.00877962	0.624182
Concentration of very large HDL particles	IVW	7	0.37835	0.0785226	0.224449	0.532252	1.44741e-06	35.5579	3.35923e-06	33.0781	NA	NA	NA
Concentration of very large HDL particles	WM	7	0.419606	0.0448839	0.331635	0.507577	8.87427e-21	NA	NA	NA	NA	NA	NA
Concentration of very large HDL particles	MRE	7	0.427683	0.156475	0.120997	0.73437	0.0062716	34.5842	1.82127e-06	NA	-0.00617407	0.0164554	0.707511
Concentration of very large VLDL particles	IVW	7	-0.196047	0.0634774	-0.32046	-0.0716335	0.00201202	22.141	0.00114167	33.0781	NA	NA	NA
Concentration of very large VLDL particles	WM	7	-0.226021	0.0376717	-0.299856	-0.152186	1.97625e-09	NA	NA	NA	NA	NA	NA
Concentration of very large VLDL particles	MRE	7	-0.251865	0.123858	-0.494622	-0.00910889	0.0420013	20.93	0.000835113	NA	0.00674364	0.0125379	0.590672
Concentration of very small VLDL particles	IVW	7	0.11416	0.035279	0.0450147	0.183306	0.00121249	7.35467	0.289288	33.0781	NA	NA	NA
Concentration of very small VLDL particles	WM	7	0.121719	0.0343475	0.0543994	0.189039	0.000394465	NA	NA	NA	NA	NA	NA
Concentration of very small VLDL particles	MRE	7	0.19	0.0587198	0.0749108	0.305088	0.00121346	4.99035	0.417059	NA	-0.00932589	0.00606508	0.124138
Mean diameter for HDL particles	IVW	7	0.358526	0.0650036	0.231121	0.485931	3.4783e-08	25.1505	0.000320221	33.0781	NA	NA	NA
Mean diameter for HDL particles	WM	7	0.397001	0.0427838	0.313146	0.480856	1.70702e-20	NA	NA	NA	NA	NA	NA
Mean diameter for HDL particles	MRE	7	0.465847	0.118272	0.234038	0.697656	8.18982e-05	20.394	0.00105386	NA	-0.013444	0.0124495	0.280191
Mean diameter for LDL particles	IVW	7	0.0909754	0.0486119	-0.00430204	0.186253	0.0612805	13.5367	0.0352624	33.0781	NA	NA	NA
Mean diameter for LDL particles	WM	7	0.124817	0.0356387	0.0549668	0.194668	0.000461263	NA	NA	NA	NA	NA	NA
Mean diameter for LDL particles	MRE	7	0.231635	0.0631915	0.107782	0.355488	0.000246751	5.62637	0.344288	NA	-0.0172492	0.00650579	0.00801699
Mean diameter for VLDL particles	IVW	7	-0.289983	0.0814103	-0.449544	-0.130421	0.000368053	36.5025	2.2011e-06	33.0781	NA	NA	NA
Mean diameter for VLDL particles	WM	7	-0.335261	0.0410841	-0.415784	-0.254737	3.34072e-16	NA	NA	NA	NA	NA	NA
Mean diameter for VLDL particles	MRE	7	-0.4057	0.151889	-0.703396	-0.108003	0.00756182	31.3359	8.04016e-06	NA	0.0139684	0.0153843	0.363898
Remnant cholesterol (non-HDL non-LDL-cholesterol)	IVW	7	0.0547216	0.0375685	-0.0189112	0.128354	0.145232	8.28055	0.218261	33.0781	NA	NA	NA
Remnant cholesterol (non-HDL non-LDL-cholesterol)	WM	7	0.0506811	0.032977	-0.0139526	0.115315	0.124327	NA	NA	NA	NA	NA	NA
Remnant cholesterol (non-HDL non-LDL-cholesterol)	MRE	7	0.110521	0.0696516	-0.0259941	0.247035	0.112567	7.00466	0.220294	NA	-0.00689688	0.00722693	0.339916
Serum total cholesterol	IVW	7	0.18878	0.0433014	0.103911	0.273649	1.30259e-05	11.2455	0.0810794	33.0781	NA	NA	NA
Serum total cholesterol	WM	7	0.197341	0.0354669	0.127827	0.266855	2.63509e-08	NA	NA	NA	NA	NA	NA
Serum total cholesterol	MRE	7	0.247234	0.0817224	0.0870609	0.407407	0.00248396	9.82151	0.0804535	NA	-0.00727069	0.00853945	0.394534
Serum total triglycerides	IVW	7	-0.180486	0.0564959	-0.291216	-0.0697564	0.00139986	17.5845	0.00735888	33.0781	NA	NA	NA
Serum total triglycerides	WM	7	-0.207901	0.0373714	-0.281148	-0.134655	2.64998e-08	NA	NA	NA	NA	NA	NA
Serum total triglycerides	MRE	7	-0.259773	0.105385	-0.466325	-0.0532216	0.013702	15.1455	0.00975851	NA	0.00956924	0.0106641	0.369541
